# The Epidemiology of Intensive Care Unit Readmissions Across Ten Health Systems

**DOI:** 10.1101/2025.03.10.25323672

**Authors:** Saki Amagai, Vaishvik Chaudhari, Kaveri Chhikara, Nicholas E. Ingraham, Chad H. Hochberg, Anna K Barker, Chengsheng Mao, Alexander C. Ortiz, Gary E. Weissman, Benjamin E. Schmid, Megan Schwinne, Sivasubramanium V. Bhavani, Shan Guleria, Zewei Liao, Nikolay Markov, Patrick G. Lyons, Brenna Park-Egan, The CLIF Consortium, William F. Parker, Yuan Luo, Juan C. Rojas, Catherine A. Gao

## Abstract

**Background:** ICU readmissions are associated with increased morbidity, mortality, and healthcare costs. As ICU patient complexity increases and care practices evolve, the contemporary epidemiology of ICU readmissions remains unclear. We aimed to examine ICU readmission rates and timing across multiple health systems, focusing on unplanned readmissions occurring within 24, 48, and 72 hours after ICU discharge.

**Methods:** We performed a retrospective cohort study using federated data from the Common Longitudinal ICU data Format (CLIF) Consortium, comprising nine healthcare systems between January 2020 and December 2021 and the MIMIC-IV database. The cohort included adult patients (≥18 years) discharged alive from the ICU. Readmissions following planned surgeries or interventional procedures were excluded. Data were analyzed locally at each site without centralizing patient-level data, and analyses focused on patient demographics, discharge disposition, readmission timing, and clinical interventions during ICU stays and readmissions. Statistical comparisons were performed using two-proportion z-tests and chi-squared tests.

**Results:** Among 185,241 hospital admissions across 19 hospitals, 8.6% of ICU discharges were readmitted during the same hospitalization. Unplanned readmissions occurred within 24 hours in 1.9% of cases, 3.4% within 48 hours, and 4.5% within 72 hours. Readmitted patients experienced higher in-hospital mortality (20.6% vs. 2.1%, p<0.001). Compared to the initial ICU stay, ICU readmissions were associated with significantly increased respiratory (42.3% vs. 35.3%, p<0.001) and vasopressor support (26.1% vs. 23.1%, p<0.001).

**Conclusions:** ICU readmissions remain common and are linked to worse outcomes. Readmissions require more respiratory and vasopressor support. Future work should focus on characterizing these subphenotypes and improving ICU discharge processes to reduce preventable readmissions.
