## Supplemental: CLIF Consortium Author List for "The Epidemiology of Intensive Care Unit Readmissions Across Ten Health Systems"

### Sheet: Sheet1
Name	Degrees	Email	Affiliation	ORCID	Funding	Member status	Github username
Afia Khan	BA	Afia.Khan@uchicagomedicine.org	Pritzker School of Medicine/Harris School of Public Policy, University of Chicago			Collaborator
Alex Ortiz	MD	Alexander.Ortiz@Pennmedicine.upenn.edu	Pulmonary, Allergy, and Critical Care Division, Department of Medicine, University of Pennsylvania Perelman School of Medicine			Member	acortizmd
Anna Barker	MD, PhD	baanna@med.umich.edu	Division of Pulmonary and Critical Care Medicine, Department of Internal Medicine, University of Michigan Medical School, Ann Arbor	0000-0003-0719-6838		Member	baanna23
Benjamin Schmid	MS	benjamin.schmid@pennmedicine.upenn.edu	Pulmonary, Allergy, and Critical Care Division, Department of Medicine, University of Pennsylvania Perelman School of Medicine			Member
Bhakti Patel	MD	bpatel@bsd.uchicago.edu	Division of Pulmonary and Critical Care, Department of Medicine, University of Chicago, Chicago, Illinois			Collaborator
Brenna Park	MS	parkegan@ohsu.edu	Division of Pulmonary, Allergy, and Critical Care Medicine, Department of Medicine, Oregon Health & Science University			Member	parkegan
Casey Eddington	PhD, MS	eddin022@umn.edu	Division of Pulmonary, Allergy, and Critical Care Medicine, Department of Medicine, University of Minnesota Medical School; University of Minnesota			Member	eddin022
Catherine A. Gao	MD MS	catherine.gao@northwestern.edu	Division of Pulmonary and Critical Care, Department of Medicine, Northwestern University Feinberg School of Medicine, Chicago IL	0000-0001-5576-3943	NIH/NHLBI K23HL169815, Parker B. Francis Opportunity Award, American Thoracic Society Unrestricted Grant	Member	cloverbunny
Chad Hochberg	MD, MHS	chochbe1@jh.edu	Division of Pulmonary and Critical Care Medicine, Department of Medicine, Johns Hopkins University, Baltimore, MD	0000-0002-4376-5754	NIH/NHBLI K23HL169743	Member	chochbe1
Chengsheng Mao	PhD	chengsheng.mao@northwestern.edu	Division of Health and Biomedical Informatics, Department of Preventive Medicine, Northwestern University Feinberg School of Medicine, Chicago IL	0000-0002-1515-9626		Collaborator
Gary E. Weissman	MD, MSHP	Gary.Weissman@pennmedicine.upenn.edu	Pulmonary, Allergy, and Critical Care Division, Department of Medicine, University of Pennsylvania Perelman School of Medicine	0000-0001-9588-3819		Member	gweissman
Haley Beck	MA	haley.beck@bsd.uchicago.edu	Biological Sciences Division, University of Chicago; MacLean Center for Clinical Medical Ethics			Member
Jay L Koyner	MD	jkoyner@uchicago.edu	1. Section of Nephrology, Department of Medicine, University of Chicago Medicine			Member
Juan C. Rojas	MD, MS	juan_rojas@rush.edu	Division of Pulmonary, Critical Care and Sleep Medicine, Department of Internal Medicine, Rush University, Chicago, IL		NIH/NIDA R01DA051464, Robert Wood Johnson Foundation	Member	sajor2000
Kaveri Chhikara	MS	kaveri@uchicago.edu	Division of Pulmonary and Critical Care, Department of Medicine, University of Chicago, Chicago, Illinois	0009-0003-0856-6885		Member	kaveriC
Kevin Buell	MBBS, MS	kevin.buell@uchicagomedicine.org	Division of Pulmonary and Critical Care, Department of Medicine, University of Chicago, Chicago, Illinois	0000-0001-5718-3328		Member	kevingbuell
Kevin Smith	MD, MS	Kevin.Smith@uchicagomedicine.org	Section of Critical Care Medicine, Department of Pediatrics, University of Chicago Medicine	0000-0002-5678-2000		Member
Mark Nuppnau	MSc	nuppnaum@med.umich.edu	Division of Pulmonary and Critical Care Medicine, Department of Internal Medicine, University of Michigan Medical School, Ann Arbor			Member
Megan Schwinne	MPH	megan.schwinne@emory.edu	Department of Biomedical Informatics, Emory University, Atlanta, GA			Member	MUNANOUREMORY
Nicholas E. Ingraham	MD, MS	ingra107@umn.edu	1. Division of Pulmonary, Allergy, and Critical Care Medicine, Department of Medicine, University of Minnesota Medical School; University of Minnesota	0000-0002-0292-0594	NHLBI K23HL166783	Member	ingra107
Patrick G Lyons	MD, MSc	lyonspa@ohsu.edu	1. Division of Pulmonary, Allergy, and Critical Care Medicine, Department of Medicine, Oregon Health & Science University; 2. Department of Medical Informatics and Clinical Epidemiology, Oregon Health & Science University	0000-0002-1557-2787	K08CA270383	Member	plyons
Rachel Baccile	MPP	rbaccile@bsd.uchicago.edu	Center for Health and The Social Sciences, University of Chicago	0000-0003-4797-8869		Member	rbaccile
Saki Amagai	BA	saki.amagai@northwestern.edu	Division of Health and Biomedical Informatics, Department of Preventive Medicine, Northwestern University Feinberg School of Medicine, Chicago IL	0000-0002-2825-4219		Collaborator	amagais
Sivasubramanium Bhavani	MD	sivasubramanium.bhavani@emory.edu	Division of Pulmonary, Allergy, Critical Care, and Sleep Medicine, Department of Medicine, Emory University, Atlanta, GA			Member	sbhavani122
Snigdha Jain	MD	snigdha.jain@yale.edu	Division of Pulmonary, Critical Care and Sleep Medicine, Department of Internal Medicine, Yale Universirty School of Medicine, New Haven, CT	0000-0003-1712-976X		Collaborator	snigdhajainyale
Vaishvik Chaudhari	MS	vaishvik_chaudhari@rush.edu	Division of Pulmonary, Critical Care and Sleep Medicine, Department of Internal Medicine, Rush University, Chicago, IL			Member	vaishvikr
Wan-Ting Liao	MS	wanting.liao@northwestern.edu	Division of Pulmonary and Critical Care, Department of Medicine, Northwestern University Feinberg School of Medicine, Chicago IL	0009-0001-5070-5610		Member	wtliao319
William Parker	MD, PhD	wparker@uchicago.edu	1. Division of Pulmonary and Critical Care, Department of Medicine, University of Chicago, Chicago, Illinois 2. Department of Public Health Sciences, University of Chicago, Chicago, Illinois		NIH R01LM014263	Member	08wparker
Xuan (Susan) Han	MD, MS	Xuan.Han@tuftsmedicine.org	Division of Pulmonary, Critical Care, and Sleep Medicine, Department of Medicine, Tufts University School of Medicine, Boston, MA	0000-0002-4685-8235		Collaborator
Yuan Luo	PhD	yuan.luo@northwestern.edu	Division of Health and Biomedical Informatics, Department of Preventive Medicine, Northwestern University Feinberg School of Medicine, Chicago IL	0000-0003-0195-7456		Collaborator
Zewei Liao	MS	wliao0504@uchicago.edu	Division of Pulmonary and Critical Care, Department of Medicine, University of Chicago, Chicago, Illinois			Intern	whiskey0504
Dema Therese	MS	dema@uchicago.edu	Division of Pulmonary and Critical Care, Department of Medicine, University of Chicago, Chicago, Illinois			Intern	deetherese
